# Continued T12 transmission and shared antibiotic resistance during 2018-2023 *Vibrio cholerae* outbreaks in Cameroon

**DOI:** 10.1101/2024.08.26.24303680

**Authors:** Sen Claudine Henriette Ngomtcho, Blaise Mboringong Akenji, Roland Ndip, Andrew S Azman, Yanick Carolle Tayimetha, Etienne Guenou, Sylvain Engamba, Marie Claire Assoumou Okomo, Justin Lessler, Shirlee Wohl

**Author notes:** Correspondence (S.W.), (S.C.H.N.).

## Abstract

Seventh pandemic *Vibrio cholerae* was first identified in Cameroon in 1971, causing several sporadic disease clusters with few cases. More recent years have seen larger cholera outbreaks, but the mechanism behind these periodic outbreaks is poorly understood, and it is unclear the degree to which antibiotic resistant strains contribute to disease burden and spread. We used whole genome sequencing to characterize 14 *V. cholerae* isolates from the 2020 and 2021-2023 cholera epidemics in Cameroon. All these isolates belonged to the T12 lineage, and most showed the same antimicrobial resistance (AMR) pattern regardless of year. This suggests that cholera outbreaks in Cameroon are, at least in part, a continuation of the outbreaks previously reported in 2018 and as far back as 2012. This finding has important implications for cholera management since it suggests the ongoing presence of pathogenic cholera even in years with few reported cases. Similarly, the AMR results suggest the need for new treatment approaches, as resistance to many common antibiotics was found even within our limited sample set. As such, whole genome sequencing should be implemented in low-income countries such as Cameroon to improve disease surveillance and to detect and predict pathogen antibiotic resistance profiles.
