## Supplementary Data 1 for "Continued T12 transmission and shared antibiotic resistance during 2018-2023 *Vibrio cholerae* outbreaks in Cameroon"

### Sheet: Sheet1
	Sample	Metadata			Biochemistry			Cell culture		Sequencing metrics								Vibrio cholerae typing results (gene coverage)
		Collection Year	Region	Division	RDT	Serogroup	Serotype	MH	TCBS	Batch	Total Reads	Mapped Reads	Median depth	Mean depth	Genome coverage	Include	BioSample ID	ctxA	tcpA_c	tcpA_e	toxR	wbeO1	wbfO139
1	NPHL-VcNS1	2020	Littoral	Wouri	Positive	Vc O1	Inaba	+	+	1	186862	177071	83	83.9	0.1205	N	n/a	1	0.96	1	0.98	1	0.24
2	NPHL-VcNS2	2020	North	Bénoué	Positive	Negative			-	1	52868	23926	11	11.7	2e-05	N	n/a	0	0	0	0	0	0.03
3	NPHL-VcNS3	2022	Littoral	Wouri	Positive	Vc O1		+	+	1	147854	144548	185	183.3	0.976	Y	SAMN34152343	1	0.99	1	0.99	1	0.24
4	NPHL-VcNS4	2020	South	Océan		Vc O1	Inaba	+	+	4	68434	20252	9	9.8	0.024	N	SAMN34152344	1	0.99	1	0.99	1	0.24
5	NPHL-VcNS5	2020	Littoral	Wouri	Positive	Vc O1	Inaba	+	+	1	127316	120196	56	55.6	0.0014	N	SAMN34152345	1	0.27	0.99	0.98	0.99	0.24
6	NPHL-VcNS6	2020	North	Bénoué	Positive	Vc O1	Inaba		-	2	256446	19942	0	4.08	0.0128	N	n/a	0	0	0	0	0	0
7	NPHL-VcNS7	2020	Littoral	Wouri	Negative	Negative		+	+	2	70767	29616	44	47.1	0.029	N	SAMN34152346	0.99	0.99	1	0.98	0.99	0.24
8	NPHL-VcNS8	2020	Littoral	Wouri	Negative	Negative			-	2	113123	22792	0	6	0.019	N	n/a	0	0	0	0	0	0
9	NPHL-VcNS9	2020	South	Océan	Negative	Negative		+	+	2	51021	11870	2	2.6	0	N	n/a	0	0	0	0	0.64	0.22
10	NPHL-VcNS10	2020	South	Océan	Positive	Vc O1	Inaba	+	+	2	54248	13038	17.4	6.78	0.0017	N	n/a	0	0	0	0.66	0.27	0
11	NPHL-VcNS11	2022	Centre		Positive	Vc O1	Ogawa	+	+	3	8	0	n/a	n/a	0	N	SAMN34152347	1	0.99	1	0.99	1	0
12	NPHL-VcNS12	2019	North		Positive	Vc O1			-	2	66432	18938	0	5.6	0.0179	N	n/a	0	0	0	0	0	0
13	NPHL-VcNS13	2022	North-West	Mezam	Positive	Vc O1	Ogawa	+	+	3	53477	51387	181	180.3	0.978	Y	SAMN34152348	1	0.99	1	0.99	1	0
14	NPHL-VcNS14	2022	West	Mifi	Positive	Vc O1	Ogawa	+	+	4	13999	11650	35	34.59	0	N	SAMN34152349	0.97	0.99	1	0.95	0.99	0.24
15	NPHL-VcNS15	2022	Centre	Mfoundi	Positive	Vc O1	Ogawa	+	+	3	43754	41119	179	177.8	0.978	Y	SAMN34152350	1	0.99	1	0.99	1	0
16	NPHL-VcNS16	2022	West	Wouri		Vc O1	Ogawa	+	+	3	39583	31988	149	149.3	0.974	Y	SAMN34152351	1	0.99	1	0.99	1	0
17	NPHL-VcNS17	2022	Centre	Mfoundi	Positive	Vc O1	Ogawa	+	+	4	47369	43983	178	177.59	0.976	Y	SAMN34152352	1	1	1	0.99	1	0.24
18	NPHL-VcNS18	2022	Centre	Mfoundi	Positive	Vc O1	Ogawa	+	+	3	41119	39675	185	184.2	0.978	Y	SAMN34152353	1	0.99	1	0.99	1	0
19	NPHL-VcNS20	2020	South	Océan		Vc O1	Inaba	+	+	4	20554	12613	29	29.1	0.0001	N	n/a	0.3	0.98	1	0	0.99	0.24
20	NPHL-VcNS21	2022			Positive	Vc O1	Ogawa	+	+	3	48549	30800	88	90.8	0.219	N	SAMN34152354	1	0.99	1	0.99	1	0
21	NPHL-VcNS22	2022	Centre	Mfoundi		Vc O1	Ogawa	+	+	3	68734	19815	15	18.6	0.015	N	n/a	0	0	0	0	0	0
22	NPHL-VcNS23	2022			Positive	Vc O1	Ogawa	+	+	4	21018	16238	44	44.3	0.002	N	SAMN34152355	0.97	0.98	1	0.97	0.99	0.24
23	NPHL-VcNS24	2022	West	Mifi	Positive	Vc O1	Ogawa	+	+	3	46774	16697	13	16.8	0.018	N	n/a	0	0	0	0	0	0
24	NPHL-VcNS25	2022	West	Mifi	Positive	Vc O1	Ogawa	+	+	3	61137	55688	155	153.5	0.975	Y	SAMN34152356	1	0.99	1	0.99	1	0
25	NPHL-VcNS26	2022	West	Mifi	Positive	Vc O1	Ogawa	+	+	3	55543	52424	135	133.8	0.96	Y	SAMN34152357	1	0.99	1	0.99	1	0
26	NPHL-VcNS28	2022	Centre	Mfoundi	Positive	Vc O1	Ogawa	+	+	4	27998	9141	5	7.58	0.002	N	n/a	0	0	0	0	0	0
27	NPHL-VcNS29	2022			Positive	Vc O1	Ogawa	+	+	3	71353	63610	167	166.3	0.977	Y	SAMN34152358	1	0.99	1	0.99	1	0.24
28	NPHL-VcNS30	2022	West	Mifi	Positive	Vc O1	Ogawa	+	+	4	44693	22688	39	42.8	0.027	N	SAMN34152359	0.99	0.98	1	0.98	1	0.24
29	NPHL-VcNS31	2022	West	Noun	Positive	Vc O1	Ogawa	+	+	4	57712	25122	57	58.7	0.013	N	SAMN34152360	1	0.99	1	0.99	1	0.24
30	NPHL-VcNS32	2022	West	Noun	Positive	Vc O1	Ogawa	+	+	4	47799	22361	36	40.17	0.029	N	SAMN34152361	0.98	0.99	1	0.89	0.99	0.24
31	NPHL-VcNS33	2022	West	Noun	Positive	Vc O1	Ogawa	+	+	4	55147	10331	9	9.92	0.005	N	n/a	0	0	0	0	0	0
32	NPHL-VcNS34	2022	Centre	Mfoundi		Vc O1	Ogawa		+	4	55024	21402	6	12.3	0.026	N	n/a	0	0	0	0	0	0
33	NPHL-VcNS35	2020	Centre	Mfoundi				-	+	5	38308	15315	24	25.8	0.007	N	n/a	0	0.05	0.96	0	0.85	0.22
34	NPHL-VcNS36	2020	Littoral	Wouri	Negative	Negative		-	+	5	46599	44171	104	103	0.578	Y	SAMN34152362	1	0.99	1	0.99	1	0.24
35	NPHL-VcNS37	2020	Centre	Mfoundi	Positive	Vc O1	Ogawa	-	+	5	53870	50830	123	123	0.874	Y	SAMN34152363	1	0.99	1	0.99	1	0.24
36	NPHL-VcNS38	2020	Littoral	Wouri	Positive	Vc O1		-	+	5	45271	44008	184	184.7	0.98	Y	SAMN34152364	1	0.99	1	0.99	1	0.24
37	NPHL-VcNS39	2020	South	Océan	Positive	Vc O1	Inaba	+	+	6	48981	19919	1	6.87	0.54	N	n/a	0	0	0	0	0	0
38	NPHL-VcNS40	2019	North	Bénoué	Positive	Vc O1		+	-	6	58892	11337	1	3.5	0.003	N	n/a	0	0	0	0	0	0
39	NPHL-VcNS41	2020	South	Océan		Negative		+	+	6	48076	26466	66	68	0.034	N	SAMN34152365	1	0.99	1	0.99	0.99	0.24
40	NPHL-VcNS42	2022	Centre	Mfoundi				+	+	6	42871	29074	92	94	0.296	N	SAMN34152366	1	0.99	1	0.99	1	0.24
41	NPHL-VcNS43	2020	Littoral		Negative	Negative		+	+	6	22045	13364	22	22.2	0.0002	N	n/a	0.08	0.39	0.8	0	0.99	0.24
42	NPHL-VcNS44	2020	Littoral	Wouri	Negative	Negative		-	+	6	33925	6511	2.2	1	0.002	N	n/a	0	0	0	0	0	0
43	NPHL-VcNS45	2020	Littoral					+	+	6	47584	28571	n/a	n/a	n/a	N	n/a	0	0	0	0	0	0
44	NPHL-VcNS46	2020	South	Océan	Positive	Vc O1	Inaba	+	+	6	43748	42948	190	188	0.978	Y	SAMN34152367	1	1	1	0.99	1	0.24
45	NPHL-VcNS60	2023	Centre	Mfoundi	Positive	Vc O1	Ogawa	+	+	7	32459	23404	57	57.9	0.14	N	n/a	1	0.99	1	0.99	1	0.24
46	NPHL-VcNS61	2023	East	Lom-et-Djerem	Positive	Vc O1	Ogawa	+	+	7	31437	27996	88	87.9	0.224	N	n/a	1	0.99	1	0.99	1	0.24
47	NPHL-VcNS63	2023	Centre	Méfou-et-Afamba		Vc O1	Ogawa	+	+	7	48941	44768	141	142.2	0.96	Y	SAMN42205339	1	0.99	1	0.99	1	0.24
48	NPHL-VcNS65	2023	Centre	Mfoundi	Positive	Vc O1	Ogawa	+	+	7	26273	25560	93	92.2	0.303	N	n/a	1	0.99	1	0.99	1	0.24
49	NPHL-VcNS66	2023	East	Lom-et-Djerem	Positive	Vc O1	Ogawa	+	+	7	31989	17899	18	18.3	0	N	n/a	0.31	0	0	0	0.51	0.13
50	NPHL-VcNS71	2023	Centre	Mfoundi			Ogawa	+	+	7	24903	24363	93	92.1	0.3105	N	n/a	1	0.99	1	0.99	0.99	0.24
51	NPHL-VcNS73	2023						+	+	7	27380	26596	100	98.9	0.5	N	n/a	1	0.99	1	0.99	1	0.24
52	NPHL-VcNS74	2023	South	Vallée du Ntem	Positive	Vc O1	Inaba	+	+	7	72005	10378	7	8.3	0.001	N	n/a	0	0	0	0	0	0
53	NPHL-VcNS76	2023	Centre	Mfoundi			Inaba	+	+	7	24820	14089	34	35.7	0.008	N	n/a	0.57	0.98	1	0.97	0.99	0.24
54	NPHL-VcNS83	2023	East	Haut-Nyong	Negative	Vc O1	Inaba	+	+	7	7681	2633	n/a	n/a	n/a	N	n/a	0	0	0	0	0	0
55	NPHL-VcNS87	2023						+	+	7	13629	7051	n/a	n/a	na	N	n/a	0	0	0	0	0	0
