## Supplementary Data 2 for "Continued T12 transmission and shared antibiotic resistance during 2018-2023 *Vibrio cholerae* outbreaks in Cameroon"

### Sheet: Sheet1
Region	Reported Cases (as of 20 Jul 23)	Reported Cases (as of 17 Oct 23)	Case Range	Sequenced	High Quality Genomes	Incomplete Genomes
Adamaoua	0	0	0-0	0
Centre	813	5335	5000-10000	10	3	7
East	12	20	0-100	0
Far North	832	484	500-1000	0
Littoral	8328	8438	5000-10000	10	2	8
North-West	1	1	0-100	1
North	1262	50	1000-5000	4	0	4
South	993	275	500-1000	7	2	5
South-West	7166	6136	5000-10000	0
West	203	271	100-500	9	5	4
