## Supplementary Data 4 for "Continued T12 transmission and shared antibiotic resistance during 2018-2023 *Vibrio cholerae* outbreaks in Cameroon"

### Sheet: Sheet1
	Sample	Sequenced	HQG	Collection Year	Region	CTX	DOXY	TET	SxT	CIP	ERY	AZM	Polymixin B
3	NPHL-VcNS3	Y	Y	2022	Littoral	NA	Intermediate	Sensitive	Sensitive	Resistant	Resistant	NA	NA
4	NPHL-VcNS4	Y	N	2020	South	NA	Sensitive	NA	Sensitive	Sensitive	Intermediate	Sensitive	NA
5	NPHL-VcNS5	Y	N	2020	Littoral	NA	Sensitive	Sensitive	NA	Sensitive	NA	NA	NA
6	NPHL-VcNS6	Y	N	2020	North	NA	Resistant	NA	Resistant	Sensitive	NA	NA	NA
10	NPHL-VcNS10	Y	N	2020	South	Sensitive	Resistant	NA	NA	Sensitive	Resistant	Resistant	Sensitive
12	NPHL-VcNS12	Y	N	2019	North	NA	Resistant	NA	Sensitive	Sensitive	NA	NA	NA
16	NPHL-VcNS16	Y	Y	2022	West	Sensitive	Sensitive	NA	NA	Sensitive	Resistant	Sensitive	Resistant
17	NPHL-VcNS17	Y	Y	2022	Centre	Sensitive	Sensitive	Sensitive	NA	Sensitive	Resistant	Sensitive	Resistant
20	NPHL-VcNS20	Y	N	2020	South	Sensitive	Sensitive	Sensitive	Sensitive	Sensitive	Resistant	Sensitive	Resistant
22	NPHL-VcNS22	Y	N	2022	Centre	Sensitive	Sensitive	Sensitive	NA	Sensitive	NA	Sensitive	Resistant
24	NPHL-VcNS24	Y	N	2022	West	Sensitive	Sensitive	Sensitive	NA	Sensitive	NA	Sensitive	NA
25	NPHL-VcNS25	Y	Y	2022	West	Sensitive	Sensitive	Sensitive	Sensitive	Sensitive	Resistant	Sensitive	Resistant
26	NPHL-VcNS26	Y	Y	2022	West	Sensitive	Sensitive	Sensitive	NA	Sensitive	Resistant	NA	Resistant
30	NPHL-VcNS30	Y	N	2022	West	Sensitive	Sensitive	Sensitive	Sensitive	Sensitive	Resistant	Sensitive	Resistant
31	NPHL-VcNS31	Y	N	2022	West	Sensitive	Sensitive	Sensitive	NA	Sensitive	Resistant	Resistant	Resistant
37	NPHL-VcNS37	Y	Y	2020	Centre	Sensitive	Sensitive	Sensitive	NA	Sensitive	Resistant	Sensitive	Resistant
38	NPHL-VcNS38	Y	Y	2020	Littoral	NA	Intermediate	Sensitive	Sensitive	Intermediate	Resistant	NA	NA
39	NPHL-VcNS39	Y	N	2020	South	Sensitive	NA	Resistant	NA	Sensitive	Resistant	Resistant	Sensitive
40	NPHL-VcNS40	Y	N	2019	North	NA	Sensitive	NA	Resistant	NA	NA	NA	NA
42	NPHL-VcNS42	Y	N	2022	Centre	Sensitive	Sensitive	Sensitive	NA	Sensitive	NA	Resistant	NA
46	NPHL-VcNS46	Y	Y	2020	South	Sensitive	Resistant	NA	NA	Sensitive	Resistant	Resistant	Resistant
x	NPHL-BA	N	n/a	2023	Centre	Sensitive	Sensitive	Sensitive	Sensitive	Sensitive	Resistant	Sensitive	Resistant
x	NPHL-BL	N	n/a	2023	Centre	Sensitive	Sensitive	Sensitive	Sensitive	Sensitive	Resistant	Sensitive	Resistant
x	NPHL-DA	N	n/a	2023	Centre	Sensitive	Sensitive	Sensitive	Sensitive	Sensitive	Resistant	Sensitive	Resistant
x	NPHL-EB	N	n/a	2023	Centre	Resistant	Resistant	Resistant	Resistant	Resistant	Resistant	Sensitive	Resistant
x	NPHL-EL	N	n/a	2023	Centre	Resistant	Resistant	Resistant	Resistant	Resistant	Resistant	Sensitive	Resistant
x	NPHL-EM	N	n/a	2023	Centre	Sensitive	Sensitive	Sensitive	Sensitive	Sensitive	Sensitive	Sensitive	Resistant
x	NPHL-EM	N	n/a	2023	Centre	Resistant	Resistant	Resistant	Resistant	Sensitive	Resistant	Resistant	Resistant
x	NPHL-FI	N	n/a	2023	Centre	Resistant	Resistant	Resistant	Resistant	Sensitive	Resistant	Resistant	Resistant
x	NPHL-JA	N	n/a	2023	Centre	Sensitive	Sensitive	Sensitive	Sensitive	Sensitive	Sensitive	Sensitive	Resistant
x	NPHL-LSM	N	n/a	2023	Centre	Sensitive	Resistant	Resistant	Sensible	Sensitive	Resistant	Sensitive	Resistant
x	NPHL-MA	N	n/a	2023	Centre	Sensitive	Sensitive	Sensitive	Sensitive	Sensitive	Resistant	Sensitive	Resistant
x	NPHL-MD	N	n/a	2023	Centre	Resistant	Resistant	Resistant	Resistant	Resistant	Resistant	Resistant	Resistant
x	NPHL-MJ	N	n/a	2023	Centre	Resistant	Resistant	Resistant	Resistant	Resistant	Resistant	Resistant	Resistant
x	NPHL-MS	N	n/a	2023	Centre	Resistant	Resistant	Resistant	Resistant	Sensitive	Resistant	Resistant	Resistant
x	NPHL-NG	N	n/a	2023	Centre	Sensitive	Resistant	Resistant	Resistant	Sensitive	Resistant	Resistant	Resistant
x	NPHL-NMA	N	n/a	2023	Centre	Resistant	Resistant	Resistant	Resistant	Resistant	Resistant	Resistant	Resistant
x	NPHL-NV	N	n/a	2023	Centre	Sensitive	Sensitive	Sensitive	Sensitive	Sensitive	Resistant	Sensitive	Resistant
x	NPHL-NY	N	n/a	2023	Centre	Resistant	Resistant	Resistant	Resistant	Resistant	Resistant	Resistant	Resistant
x	NPHL-OMV	N	n/a	2023	Centre	Sensitive	Resistant	Resistant	Resistant	Resistant	Resistant	Resistant	Resistant
x	NPHL-OOE	N	n/a	2023	Centre	Sensitive	Sensitive	Sensitive	Resistant	Sensitive	Resistant	Resistant	Resistant
x	NPHL-SE	N	n/a	2023	Centre	Resistant	Sensitive	Sensitive	Sensible	Resistant	Resistant	Sensitive	Resistant
x	NPHL-TA	N	n/a	2023	Centre	Resistant	Sensitive	Sensitive	Resistant	Sensitive	Resistant	Sensitive	Resistant
x	NPHL-TK	N	n/a	2023	Centre	Sensitive	Resistant	Resistant	Resistant	Sensitive	Resistant	Sensitive	Resistant
x	NPHL-TNC	N	n/a	2023	Centre	Resistant	Resistant	Resistant	Resistant	Sensitive	Resistant	Resistant	Resistant
x	NPHL-TS	N	n/a	2023	Centre	Resistant	Resistant	Resistant	Resistant	Resistant	Resistant	Resistant	Resistant
x	NPHL-AP	N	n/a	2023	East	Resistant	Resistant	Resistant	Resistant	Resistant	Resistant	Resistant	Resistant
x	NPHL-ME	N	n/a	2023	East	Sensitive	Resistant	Sensitive	Sensible	Sensitive	Resistant	Sensitive	Resistant
x	NPHL-ML	N	n/a	2023	East	Resistant	Resistant	Resistant	Resistant	Sensitive	Resistant	Resistant	Resistant
x	NPHL-MYR	N	n/a	2023	East	Sensitive	Resistant	Resistant	Resistant	Sensitive	Resistant	Resistant	Resistant
x	NPHL-NUS	N	n/a	2023	East	Resistant	Resistant	Resistant	Resistant	Resistant	Resistant	Resistant	Resistant
x	NPHL-AC	N	n/a	2023	South	Resistant	Resistant	Resistant	Resistant	Resistant	Resistant	Sensitive	Resistant
x	NPHL-EO	N	n/a	2023	South	Resistant	Resistant	Resistant	Resistant	Resistant	Resistant	Resistant	Resistant
x	NPHL-NMA	N	n/a	2023	South	Sensitive	Resistant	Resistant	Resistant	Sensitive	Resistant	Resistant	Resistant
						0.382979	54.72% *	0.489362	0.595238	28.30% *	95.74% *	0.489362	0.955556
	Abbreviations:
	CTX = cefotaxime; GEN = gentamicin; DOXY = doxycycline; TET = tetracycline; SxT = trimethoprim / sulfamethoxazole; CIP = ciprofloxacin; ERY = erythromycin; AZM = azithromycin
	NA = not applicable (not tested)
	* percent resistant (of those tested) includes intermediate values
